# Standards for Health Promoting Hospitals and Health Services: Development and tools for implementation and measurement

**DOI:** 10.1101/2024.07.22.24309820

**Authors:** Oliver Groene, Keriin Katsaros, Antonio Chiarenza, Sally Fawkes, Margareta Kristenson

**Affiliations:** University of Witten/Herdecke, Faculty of Management, Economics and Society, Germany; OptiMedis AG; Hamburg, Germany; Climate Service Center Germany (GERICS), Helmholtz-Zentrum Hereon; Department of Global Health, Institute of Public Health and Nursing Research, University of Bremen; Department of Biomedical, Metabolic and Neural Sciences, University of Modena and Reggio Emilia; La Trobe University, Department of Public Health; Department of Health, Medicine and Caring Sciences, Division of Society and Health, Linköping University

**Keywords:** health promotion, quality management, standards, self-assessment, health services, accreditation

## Abstract

The need to reorient health services towards health promotion is greater than ever. Health systems are overburdened by treating an ever-growing number of chronic patients, many of which seek care for problems that could partly be avoided or postponed through better health promotion implementation. Since its establishment, the International Network of Health Promoting Hospitals and Health Services has explicitly addressed this issue by developing specific standards on evidence-based health promotion approaches and interventions that should be implemented in health services organizations. These approaches and interventions not only address the health of patients, but also of staff and the wider community. Since the development of the standards in 2006, health systems and legitimate patient demands have evolved considerably. At the same time, topics emerged that are strongly associated with health promotion strategies, such as the climate impact of health services. An update of the 2006 standards was therefore overdue.

The purpose of this paper is, firstly, to describe the methodology used to develop and outline the 2020 Standards for Health Promoting Hospitals and Health Services. Secondly, we present a self-assessment tool, which was developed to operationalize and provide concrete measurable elements for each standard against which performance and progress towards implementation can be measured and tracked. The 2020 standards are health-oriented, continue to uphold the strategies defined in the Ottawa Charter for Health Promotion, and respond to recent international declarations and charters.
