## Supplementary material for "Standards for Health Promoting Hospitals and Health Services: Development and tools for implementation and measurement": Quantitative ratings from Delphi

### Sheet: Structure
Supplementary Table 2: Quantitative feedback from Delphi consultation round 2, (mean scores, n=14).
The standards listed at the top of the table refer to each umbrella standard.
Dimension	Definition	Subdimension		Standard 1	Standard 2	Standard 3	Standard 4	Standard 5	Standard 6	Standard 7
1. Demonstrating organizational commitment for HPH	The organization is committed to health promotion and health improvement as part of its overall strategy.	Leadership		Our organization implements the HPH standards as part of its overall organizational strategy.	The actions of our organization's leadership team mirror the aims of the HPH standards.	Our organization fosters a culture of health orientation and improvement.	Our organization has appointed a leader to implement the HPH standards and task leaders for each of the standards, who produce an annual progress report to the board.	Our Governing Board reviews HPH standard implementation.
			Clearly formulated?	6.2	5.4	5.8	5.9	6
			Highest priority?	6.2	5.7	6.1	6.1	5.6
		Policy		Our organization's stated aims and mission are aligned with the HPH standards.	Our aims and mission are clearly communicated to all stakeholders.	Our organization ensures the availability of the necessary infrastructure, including resources, space, and equipment, to implement HPH standards.
			Clearly formulated?	6.4	6.6	6.1
			Highest priority?	6.1	6.3	5.9
		Measurement		Our organization's information systems integrate measurements required to assess HPH standard implementation.	Our procedures and interventions to improve HPH standard compliance are periodically evaluated.
			Clearly formulated?	6.3	6
			Highest priority?	6.4	6
		Improvement		Our organization strives to continuously improve the implementation of HPH standards.	Our organization engages all relevant stakeholders in identifying improvement actions to improve standards implementation.
			Clearly formulated?	5.4	5.9
			Highest priority?	5.6	5.3
2. Monitoring health needs of patients, staff and populations	The organization collects data to identify health needs to prioritize and continuously improve health promotion efforts, and health outcomes.	Health needs of patients		Our organization assesses health promotion needs of patients, and supports health promotion interventions before admission, where appropriate.	Our organization collects data on the health promotion needs of patients, which are used alongside clinical data to plan and provide health services.	Our organization supports the use of health outcome measurements, where applicable, as a complement to clinical outcome measures.	Our organization collects data on long-term health outcomes of our patients and, together with partners, develops actions to improve these outcomes.	In our organization, health need assessments of patients address inequalities and needs of different target groups (children and adolescents, elderly, people with mental health issues).
			Clearly formulated?	5.4	6.2	6.4	5.9	6.2
			Highest priority?	5.8	6.2	6.1	5.2	6.1
		Health needs of staff		Our organization offers regular assessments of the health needs of staff, likewise addressing physical and mental health.	During pandemic periods, these health needs assessments are frequent, in order to identify possible support in a timely manner.
			Clearly formulated?	6.6	6.6
			Highest priority?	6.6	6.2
		Health needs of the population		Our organization collects data on service utilization patterns in the catchment area.	Our organization uses service utilization patterns to improve access and equity.	Our organization is aware of population health indicators in the catchment area.	Our organization has identified actions to improve population health in the catchment area.
			Clearly formulated?	5.4	5.4	6	6.1
			Highest priority?	5.1	5.6	5.7	5.4
3. Improving the health of all staff	The organization develops a health promoting workplace to improve the health of all staff, support workers and volunteers.	Staff recruitment and development		Our organization´recruitment procedures reflect on the HPH standards and its underlying principles (equity, patient-centredness, population impact).
			Clearly formulated?	4.6
			Highest priority?	5.4
		Staff competencies		Our staff induction training programmes include the HPH standards.	Our performance appraisal and continuing development address the HPH standards.	Our organization ensures that those in contact with patients are trained in patient-centred communication and health literacy.
			Clearly formulated?	6.3	5.8	6.7
			Highest priority?	6.3	5.3	6.6
		Staff involvement		Our organization ensures the involvement of staff in decisions impacting on the staff´s working environment.	Our organization develops working practices by multidisciplinary teams, where appropriate.
			Clearly formulated?	5.9	6.1
			Highest priority?	5.8	5.6
		Staff health promotion		Our organization develops and maintains staff awareness on health issues.	Our organization establishes a health and safe workplace.	Our organization offers health promotion activities to all staff and volunteers.	Our organization assesses staff needs and offers health promotion concerning tobacco, alcohol, diet/nutrition and physical inactivity.
			Clearly formulated?	6.3	6.4	6.5	6.2
			Highest priority?	6.4	6.9	6.5	6.3
4. Ensuring access to the service	The organization implements measures to ensure availability, accessibility and acceptability of its facilities.	Entitlement and availability		Our organization provides appropriate support for people where ineligibility or lack insurance compromises human rights.	Our organization informs all patients about their rights and our health promotion policies.
			Clearly formulated?	5.4	6.5
			Highest priority?	5.9	6.3
		Information to faciliate access		Our organization’s contact information, location, and arrival information is easy-to-find via internet search engines.	The organization’s website is easy-to-use, also for people with low digital health literacy and/or low health literacy competencies and is available in various languages based on the composition of the local population.	Our organization develops written material and navigational signs taking into account health literacy levels and language of patient groups.	Our organization provides outreach communication to marginalised or disadvantaged groups.
			Clearly formulated?	6.3	6.4	6.7	6.4
			Highest priority?	6.2	6.1	6.2	6.2
		Physical and geographical accessibility		Our organization can easily be accessed and navigated by patients with impairments or disabilities.
			Clearly formulated?	6.6
			Highest priority?	6.3
		Socio-cultural acceptability		Our organization demonstrates awareness of and respect for the values, needs and preferences of cultural groups within the community.	Our organization implements special measures to ensure that the rights of children and adolescents are respected.	Our organization makes every effort to adapt its procedures to the special needs of older persons, including those with low educational levels or with cognitive impairments.
			Clearly formulated?	6.1	6.3	6.5
			Highest priority?	6.4	6.4	6.4
5. Improving patient-centeredness and health outcomes	The organization strives for the best possible patient-centred care and health outcomes.	Responsiveness to care needs		Our organization partners with patients to develop procedures to assess their health promotion needs.	Our organization has a standardized approach to assessing and documenting the needs for patient-centred health promotion concerning major risk factors (such as tobacco, alcohol, diet/nutrition and physical inactivity).	Our organization employs guidelines to detect mental health risks, for both high risk patient groups (such as in the case of self-harm, drug abuse) and for patients admitted for other health issues (where mental health exists as a comorbidity).	Our organization ensures that children's health needs are assessed with the active contribution of children, parents, relatives and caregivers, peers, associations.	Our organization strives to reduce inequalities in accessing our health promotion offers.
			Clearly formulated?	5.7	6.3	6.2	5.6	5.9
			Highest priority?	6.4	6.5	6	6.1	6.3
		Responsive care practice		Our organization raises awareness and capacity among patients and families to become active partners as co-producers in healthcare and in shared decision-making processes along the care pathway.	Our organization partners with patients, families and citizens in the implementation and discussion of the results of quality/patient safety/health promotion actions.	Our organization offers children the right to individualized, culturally and age appropriate prevention and management of pain and palliative care.	Our organization has guidelines on high-risk screening for seniors and incorporates health promotion, rehabilitation and risk management into its departments clinical practice guidelines or pathways, as appropriate.	Our organization implements the WHO/UNICEF Baby-Friendly hospital recommendations.	Our organization implements the standards of the Global Network for Tobacco Free Healthcare Services.
			Clearly formulated?	5.9	5.8	5.2	5.4	5.8	5.8
			Highest priority?	6.4	5.6	6	5.9	5.7	5.6
		Patient and provider communication		Our organization implements patient-centered communication and shared decision-making as the main tools to support an active role of patients and families in their care.	Our organization trains staff in communication techniques that improve communication and patient-centredness. This applies to both written and oral communication through methods such as plain language or teach-back techniques.	Our organization expects staff to communicate respectfully and values and trains patients to ask questions.	Our organization provides access to translators to faciliate patient-provider communcation, where needed.	In our organization children and adolescents can ask questions freely.
			Clearly formulated?	6	6.1	6.1	6.4	6
			Highest priority?	6.4	6	6.2	5.9	6
		Supporting patient behavioural change		Our organization offers patients and relatives health promotion information concerning major risk factors, such as tobacco, alcohol, diet/nutrition and physical inactivity.	Based on individualized patient needs assessment, our organization offers short or intensive health promotion and counselling services concerning major risk factors, such as tobacco, alcohol, diet/nutrition and physical inactivity.	Our organization takes people’s cognitive biases (e.g., loss aversion, regret aversion, optimism, and present-biased preferences) into account to direct health behaviour.
			Clearly formulated?	6.4	6.2	4.9
			Highest priority?	6.5	6.6	5.4
		Patient empowerment		Our organization gives patients clear, understandable and appropriate information about their actual condition, treatment, care and factors influencing their health.	Our organization provides patients with (electronic, where appropriate) access to their patient record.	Our organization implements shared-decision making processes and uses patient decision aids where appropriate.	Our organization implements interventions to support self-management that help patients manage their condition, in particular after discharge/long-term.	Our organization gives children information about their health problem, in ways that are understandable to them, and allows them to express their views and participate in decision-making about their care and treatment, in a manner consistent with their evolving capacities.
			Clearly formulated?	6.6	6.4	6.2	6.3	5.6
			Highest priority?	6.7	6.4	6.4	6.4	6.1
6. Developing the organization into a healthy setting	The organization supports the development of a healthy, safe and respectul place for patients and staff.	Respectful, trustful and caring		The organisation creates an environment where patients feel safe, with their dignity and identity respected.	In our organization, patient consultations take place in rooms/spaces and with appropriate time that supports effective communication. Patients are encouraged to arrange consultations with staff, when convenient for them.	In our organization children’s privacy is respected at all times and children have the right to play. Where appropriate, we provide complementary play and educational activities and the possibility for parents/carers to stay with their child at all times.
			Clearly formulated?	6.5	6.1	6.3
			Highest priority?	6.6	6.1	6.2
		Healthy and safe for patients		The hospital/ health service applies the common principles of Universal Design to its physical environment whenever practical, affordable and possible. The facilities, including waiting areas, are clean and comfortable throughout. The facilities are equipped with good lighting, non-slip floor surfaces, stable furniture and clear walkways.
			Clearly formulated?	5.8
			Highest priority?	6.4
		Healthy and safe for staff		In our organization, staff are supported to make adjustments to their organizational contexts in order to support the implementation of HPH standards.	Our organization provides spaces and initiatives for staff to relax, exercise, and socialize with colleagues.	Our organization encourages healthy nutrition and prohibits junk food from the premises and its immediate surrounding.	The organization ensures that the health care environment is smoke and alcohol free and is able to minimize unnecessary noise.
			Clearly formulated?	5.1	6.5	6.4	6.7
			Highest priority?	5.6	5.9	6.4	6.6
7. Strengthening involvement and participation	The organization enables service users/communities to participate and contribute to its activities.	Involving service users		Our organisation supports user participation in the planning, delivery and evaluation of its services.	The organization identifies users at risk of being excluded from the participatory processes. The organization promotes and documents the participation of users in particular those at risk of exclusion and discrimination.	All documents and services relevant for patients are developed and tested together with patient advocates and representatives of patient groups. The navigation system of the organization is tested by patients and is improved following the outcomes. Digital services and new media are pre-tested with representatives of target groups and patients before distribution.
			Clearly formulated?	5.9	5.7	5.6
			Highest priority?	5.9	5.8	6.1
		Engaging the community		Our organization encourages older persons, including community seniors, patients and their families, to participate in the hospital/health service's volunteer services.
			Clearly formulated?	5.5
			Highest priority?	5.9
8. Promoting health in the wider society	The organization accepts responsibility to promote health in the local community and for the population served.	Collaborating with care providers		Our organization has a planned approach to collaboration with other care providers which focuses beyond simply referral patters on strategies to maximize health gain.	Our organization has an agreed upon procedure for information exchange practices between organizations for all relevant patient information.	The receiving organization is given in timely manner a written summary of the patient’s condition and health needs, and interventions provided by the referring organization.	If appropriate, a plan for rehabilitation describing the role of the organization and the cooperating partners is documented in the patient’s record.
			Clearly formulated?	5.4	5.9	6.1	5.8
			Highest priority?	6.2	5.9	6.3	6.2
		Adressing community health		Our organization works with community organizations to support knowledge transfer on determinants of health and service utilization.	Our organization assumes responsibility to deliver innovative services to disadvantaged populations in the community.
			Clearly formulated?	6	5.7
			Highest priority?	6	5.8
		Environmental health		Our organization improves the health of patients, staff, community, and the environment by advancing the use of safe chemicals, materials, and processes.	Our organization reduces the volume and toxicity of waste produced by the health sector and implements the most environmentally sound waste management and disposal options.	Our organization reduces the use of fossil energy and fosters energy efficiency as well as alternative, renewable energy.	Our organization implements conservation, recycling and treatment measures to reduce hospital/health service water consumption and wastewater pollution.	Our organization develops transportation and service delivery strategies that reduce the hospital/ health services' climate footprint and its contribution to local pollution.	Our organization reduces the hospital/health services' environmental footprint by fostering healthy eating habits in patients and staff and accessing locally and sustainably-sourced food in the community.	Our organization incorporates green building principles and practices into the design, construction and renovation of its facilities.
			Clearly formulated?	6.4	6.4	6.4	6.6	6.4	6.2	6.3
			Highest priority?	6.5	6.6	5.9	6.1	6.3	6.1	6
		Sharing information, research and capacity		Our organisation promotes research on health promotion interventions and health care innovations targeting the vulnerable, in order to improve accessibility and quality of care.	Our organization actively contributes to learning and sharing activities in the International Network of Health Promoting Hospitals and Health Services	Our organization supports planning, evaluation and research activities that involve patients, families and citizens, especially from marginalized service-users, in the development of research questions, methods and reporting of healthcare research (participatory research as well as qualitative and mixed-methods).	Our organization educates the public about determinants of health and wider societal health challenges.
			Clearly formulated?	6.1	6.5	5.9	5.9
			Highest priority?	6.1	6.1	5.9	6
